# Metagenomic analysis of common intestinal diseases reveals relationships among microbial signatures and powers multi-disease diagnostic models

**DOI:** 10.1101/19013136

**Authors:** Puzi Jiang, Sicheng Wu, Qibin Luo, Xing-ming Zhao, Wei-Hua Chen

## Abstract

Common intestinal diseases such as Crohn’s disease (CD), ulcerative colitis (UC) and colorectal cancer (CRC), share clinical symptoms and altered gut microbes, necessitating cross-disease comparisons and the use of multi-disease models. Here, we performed meta-analyses on thirteen fecal metagenome datasets of the three diseases. We identified 87 species and 65 pathway markers that were consistently changed in multiple datasets of the same diseases. According to their overall trends, we grouped the disease-enriched marker species into disease-specific and -common clusters, and revealed their distinct phylogenetic relationships: species in CD-specific cluster are phylogenetically related, while those in CRC-specific cluster are more distant; strikingly, UC-specific species are phylogenetically closer to CRC, likely because UC-patients have higher risk of CRC. Consistent to their phylogenetic relationships, marker species had similar within-cluster and different between-cluster metabolic preferences. There were part of marker species and pathways correlated with an indicator of leaky gut, suggesting a link between gut dysbiosis and human derived contents. Marker species showed more coordinated changes and tighter inner-connections in cases than the controls, suggesting that the diseased gut may represent a stressed environment and pose stronger selection to gut microbes. With the marker species and pathways, we constructed four high-performance (including multi-disease) models with AUROC of 0.87 and true positive rates up to 90%, and explained their putative clinical applications. We identified consistent microbial alterations in common intestinal diseases, revealed metabolic capacities and the relationships among marker bacteria in distinct states, and supported the feasibility of metagenome-derived multi-disease diagnosis.

**Importance:** Gut microbes have been identified as potential markers in distinguishing patients from controls in colorectal cancer, ulcerative colitis and Crohn’s disease individually, whereas there lacks a systematic analysis to investigate the exclusive microbial shifts of these enteropathies with similar clinical symptoms. Our meta-analysis and cross-disease comparisons identified consistent microbial alterations in each enteropathy, revealed microbial ecosystems among marker bacteria in distinct states, and demonstrated the necessity and feasibility of metagenome-based multi-disease classifications. To the best of our knowledge, this is the first study that constructed multi-class models in these common intestinal diseases.
