## Supplementary material for "Metagenomic analysis of common intestinal diseases reveals relationships among microbial signatures and powers multi-disease diagnostic models": Table S1

### Sheet: Table S1
Table S1. Statistical results about confounding factors (including Age, BMI and gender) , human DNA contents (HDCs) and shannon diversity of eleven projects. NA means the data were not provided in original literature.
IBD projects	country	control	IBD		Age.median			Age.Pvalue		BMI.median			BMI.Pvalue	Gender (M/F)			Gender.Pvalue		HDC.median			HDC.Pvalue		shannon.median			shannon.Pvalue
			UC	CD	CTR	CD	UC	CTR vs CD	CTR vs UC	CTR	CD	UC		CTR	CD	UC	CTR vs CD	CTR vs UC	CTR	CD	UC	CTR vs CD	CTR vs UC	CTR	CD	UC	CTR vs CD	CTR vs UC
PRJNA389280	USA	24	34	59	16.5	17.5	26	0.952463	0.447038	NA	NA	NA	NA	13/11	30/29	16/18	0.9744	0.7898	0.000139023	0.000731621	0.00170819	0.00888264	0.00146587	2.45	2.27	2.27	0.218538	0.205493
PRJNA400072	Netherlands & USA	56	76	88	32	42	37.5	0.0110788	0.012447	NA	NA	NA	NA	NA	NA	NA	NA	NA	2.0058e-05	0.000627267	0.000116518	4.03701e-09	0.000431562	2.94	2.46	2.67	3.18349e-07	0.00805449
SRP057027	USA	25	/	85	NA	NA	/	NA	/	NA	NA	/	NA	NA	NA	/	NA	NA	0.0968369	3.40302	/	3.1137e-08	/	2.39	2.12	/	0.0498239	/
PRJEB1220	Denmark	170	67	/	54	/	43	/	8.83e-13	30.25	/	24	3.98e-08	75/95	/	24/43	/	0.307731	1.43162e-05	/	1.492e-05	/	0.982375	2.5	/	2.69	/	0.00022672
	in total	275	177	232
CRC projects	country	control	CRC	Age.median		Age.Pvalue	BMI.median		BMI.Pvalue	Gender (M/F)		Gender.Pvalue	HDC.median		HDC.Pvalue	HDC.median		shannon.Pvalue
				CTR	CRC		CTR	CRC		CTR	CRC		CTR	CRC		CTR	CRC
PRJDB4176	Japan	40	40	66	62	0.0616715	22.5072	22.4039	0.413396	23/17	21/19	0.822187	1.75947e-06	6.42748e-06	0.000426192	2.69	2.98	0.000115326
PRJEB10878	China	54	74	63	67	0.00737393	22.85	23.9	0.108564	33/21	48/26	0.803006	3.82168e-06	2.2116e-05	4.00972e-07	2.81	2.85	0.796307
PRJEB12449	USA	52	52	63	65	0.72293	24.05	24.3	0.629425	37/15	37/15	1	1.74339e-06	4.81621e-06	0.000452525	2.96	2.99	0.287807
PRJEB27928	German	60	22	59	62.5	0.00516017	24.6	25.5	0.68311	32/28	11/11	0.985432	3.95593e-06	1.74255e-05	6.3045e-06	2.82	2.7	0.641416
PRJEB6070	German & France	66	91	62	66	0.00703425	24.5	26	0.0522898	33/33	54/37	0.317482	3.55814e-06	1.44756e-05	4.99526e-07	3.07	3.03	0.313385
PRJEB7774	Australia	61	46	68	68.5	0.616276	29	26.895	0.121601	36/25	28/18	1	7.9412e-06	1.4362e-05	0.0261176	2.7	2.79	0.0887241
PRJNA447983_cohort1	Italy	24	29	67.5	71	0.130496	25	24.5	0.992153	13/11	23/6	0.0976263	6.60214e-09	2.66808e-07	0.0131817	2.49	2.48	0.625934
	in total	357	354
